# A scalable EHR-based approach for phenotype discovery and variant interpretation for hereditary cancer genes

**DOI:** 10.1101/2021.03.18.21253763

**Authors:** Chenjie Zeng, Lisa A. Bastarache, Ran Tao, Eric Venner, Scott Hebbring, Justin D. Andujar, Sarah T. Bland, David R. Crosslin, Siddharth Pratap, Ayorinde Cooley, Jennifer A. Pacheco, Kurt D. Christensen, Emma Perez, Carrie L. Blout Zawatsky, Leora Witkowski, Hana Zouk, Chunhua Weng, Kathleen A. Leppig, Patrick M. A. Sleiman, Hakon Hakonarson, Marc. S. Williams, Yuan Luo, Gail P. Jarvik, Robert C. Green, Wendy K. Chung, Ali G. Gharavi, Niall J. Lennon, Heidi L. Rehm, Richard A. Gibbs, Josh F. Peterson, Dan M. Roden, Georgia L. Wiesner, Joshua C. Denny

## Abstract

Knowledge of the clinical spectrum of rare genetic disorders helps in disease management and variant pathogenicity interpretation. Leveraging electronic health record (EHR)-linked genetic testing data from the eMERGE network, we determined the associations between a set of 23 hereditary cancer genes and 3017 phenotypes in 23544 individuals. This phenome-wide association study replicated 45% (184/406) of known gene-phenotype associations (*P* = 5.1×10^−125^). Meta-analysis with an independent EHR-derived cohort of 3242 patients confirmed 14 novel associations with phenotypes in the neoplastic, genitourinary, digestive, congenital, metabolic, mental and neurologic categories. Phenotype risk scores (PheRS) based on weighted aggregations of EHR phenotypes accurately predicted variant pathogenicity for at least 50% of pathogenic variants for 8/23 genes. We generated a catalog of PheRS for 7800 variants, including 5217 variants of uncertain significance, to provide empirical evidence of potential pathogenicity. This study highlights the potential of EHR data in genomic medicine.

---

Understanding the phenotypic consequences of genomic variation is critical to genomic medicine. Uncovering gene-phenotype relationships facilitates clinical diagnoses, leads to better treatment, improves prognosis prediction, and provides insights into disease etiology and potential therapeutic targets^1,2^. The application of next generation sequencing (NGS) has markedly accelerated the discovery of novel Mendelian disease genes and has expanded our knowledge of the characteristic phenotypes associated with genetic disorders. These are epitomized by hereditary cancer genes. It has been shown that their associated phenotypes can extend beyond predisposition to cancer^3-5^. For example, developmental disorders are often found in patients with hereditary cancer syndromes^5^. However, substantial gaps in knowledge about the spectrum of phenotypes have been noted^6^, suggesting the need for infrastructure and resources to systematically assess gene-phenotype associations^6,7^. In this study, we used electronic health record (EHR) data to systematically evaluate a wide range of phenotypes associated with hereditary cancer genes.

The clinical consequences of a genetic variant depend on the variant’s pathogenicity and its penetrance. The American College of Medical Genetics and Genomics (ACMG) has defined a set of 59 genes, including 25 associated with cancer syndromes^8^, in which variants are known to cause disorders with clearly defined phenotypes that are clinically actionable. However, our ability to predict the pathogenicity of rare genetic variants remains poor, and these actionable genes still contain many variants of uncertain significance (VUS). We have previously demonstrated that aggregating related EHR phenotypes for Mendelian diseases could aid in variant interpretation^9,10^.

Here, we used EHR and genetic testing data from 10 clinical sites in the Electronic Medical Records and Genomics (eMERGE) Network^11^ to study a broad range of phenotypes associated with hereditary cancer genes. We replicated known gene-phenotype associations in a phenome wide association study (PheWAS). We next identified new associations and replicated them in an independent cohort of patients undergoing clinical genetic testing. We then tested the utility of EHR phenotypes in assessing the pathogenicity of rare variants through the application of phenotype risk scores (PheRS)^9,10^ to aid in future variant interpretation in clinical genetic testing.
