## Supplemental Table S3 for "A scalable EHR-based approach for phenotype discovery and variant interpretation for hereditary cancer genes"

### Sheet: TableS3
Table S3 Associations of hereditary cancer genes and known phenotypes in the eMERGEseq data
Gene	Diseases	PheWAS Phenotypes	Category	ClinGen gene-disases clinical validity**	Penetrance*	No. of cases	No. of controls	No. of carriers in cases	No. of carriers in controls	OR	P
APC	Familial adenomatous polyposis	Benign neoplasm of the small intestine	Neoplastic		Undetermined	82	21784	3	11	82.8598	1.69e-06
APC	Familial adenomatous polyposis	Malignant neoplasm of other connective and soft tissue	Neoplastic		High-moderate penetrance	300	21566	2	12	14.3648	0.004075
APC	Familial adenomatous polyposis	Benign neoplasm of stomach	Neoplastic		High-moderate penetrance	536	21330	2	12	7.87523	0.018303
APC	Familial adenomatous polyposis	Benign neoplasm of the colon and rectum	Neoplastic	Definitive	High penetrance	5285	16581	6	8	2.41171	0.102683
APC	Familial adenomatous polyposis	Benign neoplasm of the anus and anal canal	Neoplastic		Undetermined	1438	20428	2	12	2.86346	0.178185
APC	Familial adenomatous polyposis	Malignant neoplasm of the colon and rectum	Neoplastic	Definitive	High penetrance	938	20928	1	13	2.47694	0.349322
APC	Familial adenomatous polyposis	Other diseases of teeth and supporting structures	Digestive		Undetermined	1156	20710	1	13	1.97174	0.471033
APC	Familial adenomatous polyposis	Dental caries	Digestive		Undetermined	1174	20692	1	13	1.95817	0.474909
APC	Familial adenomatous polyposis	Disorders of pigmentation	Dermatological		Undetermined	3025	18841	2	12	1.22739	0.77323
APC	Familial adenomatous polyposis	Epidermoid/Sebaceous cyst	Dermatological		Undetermined	2443	19423	1	13	0.875383	0.875039
APC	Familial adenomatous polyposis	Supernumerary teeth	Digestive		Undetermined	15	21851	0	14	NA	NA
APC	Familial adenomatous polyposis	Malignant neoplasm of the small intestine	Neoplastic		Undetermined	55	21811	0	14	NA	NA
APC	Familial adenomatous polyposis	Congenital malformations of posterior segment of eye	Congenital		Undetermined	57	21809	0	14	NA	NA
APC	Familial adenomatous polyposis	Malignant neoplasm of stomach	Neoplastic		Undetermined	90	21776	0	14	NA	NA
APC	Familial adenomatous polyposis	Malignant neoplasm of the liver	Neoplastic		Undetermined	176	21690	0	14	NA	NA
APC	Familial adenomatous polyposis	Benign neoplams of the bone and/or cartilage	Neoplastic		Undetermined	218	21648	0	14	NA	NA
ATM	ATM-associated cancers	Malignant neoplasm of the breast, female	Neoplastic	Definitive	Moderate	1013	10726	10	43	2.56978	0.013315
ATM	ATM-associated cancers	Malignant neoplasm of the pancreas	Neoplastic		Moderate	159	21731	1	81	2.54427	0.32588
BRCA1	BRCA-associated cancers	Malignant neoplasm of the breast, female	Neoplastic	Definitive	High-moderate penetrance	1067	11289	23	32	7.79324	1.84e-11
BRCA1	BRCA-associated cancers	Malignant neoplasm of the fallopian tube and uterine adnexa	Neoplastic		High-moderate penetrance	20	12336	2	53	31.0268	0.000554
BRCA1	BRCA-associated cancers	Malignant neoplasm of the prostate	Neoplastic		Low	780	9903	5	21	3.25994	0.029119
BRCA1	BRCA-associated cancers	Malignant neoplasm of the ovary	Neoplastic	Definitive	High-moderate penetrance	176	12180	2	53	3.2476	0.124657
BRCA1	BRCA-associated cancers	Malignant neoplasm of the breast, male	Neoplastic		High-moderate penetrance	10	10673	0	26	NA	NA
BRCA2	BRCA-associated cancers	Malignant neoplasm of the breast, female	Neoplastic	Definitive	High-moderate penetrance	1036	10955	25	59	4.61683	1.45e-08
BRCA2	BRCA-associated cancers	Malignant neoplasm of the breast, male	Neoplastic		High-moderate penetrance	10	10411	1	52	31.1564	0.00744
BRCA2	BRCA-associated cancers	Malignant neoplasm of the pancreas	Neoplastic		High-moderate penetrance	164	22248	4	133	4.6985	0.009807
BRCA2	BRCA-associated cancers	Malignant neoplasm of the fallopian tube and uterine adnexa	Neoplastic		High-moderate penetrance	19	11972	1	83	11.5451	0.034332
BRCA2	BRCA-associated cancers	Malignant neoplasm of the prostate	Neoplastic		Moderate	751	9670	7	46	2.08508	0.08854
BRCA2	BRCA-associated cancers	Malignant neoplasm of the ovary	Neoplastic	Definitive	High-moderate penetrance	174	11817	3	81	2.9389	0.092293
CHEK2	CHEK2-associated cancers	Malignant neoplasm of the prostate	Neoplastic		Moderate	766	9849	16	96	2.22211	0.006785
CHEK2	CHEK2-associated cancers	Malignant neoplasm of the breast, female	Neoplastic	Definitive	Moderate	1056	11242	18	142	1.38769	0.206901
CHEK2	CHEK2-associated cancers	Malignant sarcoma-related cancers	Neoplastic		Undetermined	1739	21174	25	247	1.25024	0.300625
CHEK2	CHEK2-associated cancers	Malignant neoplasm of brain	Neoplastic		Undetermined	284	22629	3	269	1.02805	0.959427
MEN1	Multiple endocrine neoplasia type I	Multiple endocrine neoplasia [MEN] type I	Endocrine		High penetrance	7	23207	2	0	24879	7.34e-10
MEN1	Multiple endocrine neoplasia type I	Benign neuroendocrine tumors	Neoplastic	Definitive	High penetrance	82	23132	2	0	1392.98	4.83e-07
MEN1	Multiple endocrine neoplasia type I	Benign neoplasm of the pituitary gland and craniopharyngeal duct	Neoplastic		High-moderate penetrance	168	23046	2	0	653.308	3.29e-06
MEN1	Multiple endocrine neoplasia type I	Cyst and pseudocyst of pancreas	Digestive		Undetermined	275	22939	2	0	380.202	1.31e-05
MEN1	Multiple endocrine neoplasia type I	Primary hyperparathyroidism	Endocrine		High penetrance	227	22987	2	0	359.869	1.51e-05
MEN1	Multiple endocrine neoplasia type I	Disorders of the pituitary gland and its hypothalamic control	Endocrine		High penetrance	654	22560	2	0	187.9	7.96e-05
MEN1	Multiple endocrine neoplasia type I	Hypercalcemia	Metabolic		High-moderate penetrance	783	22431	2	0	110.955	0.000304
MEN1	Multiple endocrine neoplasia type I	Malignant neuroendocrine tumors	Neoplastic	Definitive	High penetrance	88	23126	1	1	306.21	0.000315
MEN1	Multiple endocrine neoplasia type I	Benign neoplasm of the pancreas	Neoplastic		High-moderate penetrance	73	23141	1	1	266.57	0.000391
MEN1	Multiple endocrine neoplasia type I	Secondary hyperparathyroidism, non-renal	Endocrine		Undetermined	117	23097	1	1	183.326	0.000705
MEN1	Multiple endocrine neoplasia type I	Hypoparathyroidism	Endocrine		Undetermined	101	23113	1	1	183.326	0.000705
MEN1	Multiple endocrine neoplasia type I	Benign neoplasm of the parathyroid gland	Neoplastic	Definitive	High-moderate penetrance	104	23110	1	1	170.614	0.00079
MEN1	Multiple endocrine neoplasia type I	Malignant neoplasm of the pancreas	Neoplastic	Definitive	High-moderate penetrance	168	23046	1	1	148.006	0.00099
MEN1	Multiple endocrine neoplasia type I	Peptic ulcer	Digestive		Undetermined	1217	21997	1	1	17.4463	0.029296
MEN1	Multiple endocrine neoplasia type I	Abnormality of secretion of gastrin	Endocrine		Undetermined	3	23211	0	2	NA	NA
MEN1	Multiple endocrine neoplasia type I	Malignant neoplasm of the pituitary gland and craniopharyngeal duct	Neoplastic	Definitive	High-moderate penetrance	53	23161	0	2	NA	NA
MEN1	Multiple endocrine neoplasia type I	Benign neoplasm of the adrenal gland	Neoplastic		High-moderate penetrance	212	23002	0	2	NA	NA
MLH1	Lynch Syndrome	Malignant neoplasm of the colon and rectum	Neoplastic	Definitive	High-moderate penetrance	991	22180	8	5	34.7851	2.79e-09
MLH1	Lynch Syndrome	Benign neoplasm of the small intestine	Neoplastic		Undetermined	93	23078	2	11	54.0068	0.000142
MLH1	Lynch Syndrome	Malignant neoplasm of the small intestine	Neoplastic		Undetermined	57	23114	1	12	49.306	0.003456
MLH1	Lynch Syndrome	Malignant neoplasm of the liver and intrahepatic bile ducts	Neoplastic		Undetermined	233	22938	1	12	12.8321	0.029713
MLH1	Lynch Syndrome	Malignant neoplasm of the uterus	Neoplastic	Definitive	High-moderate penetrance	211	12205	1	8	10.2257	0.043963
MLH1	Lynch Syndrome	Benign neoplasm of stomach	Neoplastic		Undetermined	565	22606	1	12	4.41376	0.154869
MLH1	Lynch Syndrome	Other non-epithelial malignant neoplasm of skin	Neoplastic		Undetermined	1918	21253	1	12	1.38534	0.718012
MLH1	Lynch Syndrome	Benign neoplasm of the colon and rectum	Neoplastic		Undetermined	5547	17624	3	10	1.07784	0.903997
MLH1	Lynch Syndrome	Malignant neoplasm of urethra	Neoplastic		Undetermined	11	23160	0	13	NA	NA
MLH1	Lynch Syndrome	Malignant neoplasm of ureter	Neoplastic		Undetermined	16	23155	0	13	NA	NA
MLH1	Lynch Syndrome	Malignant neoplasm of the gallbladder and extrahepatic bile ducts	Neoplastic		Undetermined	36	23135	0	13	NA	NA
MLH1	Lynch Syndrome	Malignant neoplasm of stomach	Neoplastic		Undetermined	95	23076	0	13	NA	NA
MLH1	Lynch Syndrome	Malignant neoplasm of the ovary	Neoplastic		Undetermined	176	12240	0	9	NA	NA
MLH1	Lynch Syndrome	Malignant neoplasm of the bladder	Neoplastic		Undetermined	274	22897	0	13	NA	NA
MLH1	Lynch Syndrome	Malignant neoplasm of the kidney	Neoplastic		Undetermined	283	22888	0	13	NA	NA
MLH1	Lynch Syndrome	Malignant neoplasm of brain	Neoplastic		Undetermined	286	22885	0	13	NA	NA
MSH2	Lynch Syndrome	Malignant neoplasm of the colon and rectum	Neoplastic	Definitive	High-moderate penetrance	958	21367	9	6	32.7791	4.72e-10
MSH2	Lynch Syndrome	Malignant neoplasm of the uterus	Neoplastic	Definitive	High-moderate penetrance	200	11787	4	6	41.5085	2.42e-06
MSH2	Lynch Syndrome	Benign neoplasm of the colon and rectum	Neoplastic		High penetrance	5406	16919	11	4	8.14613	5.25e-05
MSH2	Lynch Syndrome	Benign neoplasm of the small intestine	Neoplastic		Undetermined	89	22236	2	13	46.4101	0.000202
MSH2	Lynch Syndrome	Malignant neoplasm of ureter	Neoplastic		Undetermined	15	22310	1	14	186.636	0.00044
MSH2	Lynch Syndrome	Malignant neoplasm of stomach	Neoplastic		Undetermined	88	22237	1	14	26.1366	0.009415
MSH2	Lynch Syndrome	Other non-epithelial malignant neoplasm of skin	Neoplastic		Undetermined	1856	20469	4	11	4.48678	0.017958
MSH2	Lynch Syndrome	Benign neoplasm of stomach	Neoplastic		Undetermined	554	21771	2	13	6.82629	0.025401
MSH2	Lynch Syndrome	Malignant neoplasm of the bladder	Neoplastic		Undetermined	263	22062	1	14	10.0132	0.04417
MSH2	Lynch Syndrome	Malignant neoplasm of urethra	Neoplastic		Undetermined	9	22316	0	15	NA	NA
MSH2	Lynch Syndrome	Malignant neoplasm of the gallbladder and extrahepatic bile ducts	Neoplastic		Undetermined	33	22292	0	15	NA	NA
MSH2	Lynch Syndrome	Malignant neoplasm of the small intestine	Neoplastic		Undetermined	56	22269	0	15	NA	NA
MSH2	Lynch Syndrome	Malignant neoplasm of the liver and intrahepatic bile ducts	Neoplastic		Undetermined	214	22111	0	15	NA	NA
MSH2	Lynch Syndrome	Malignant neoplasm of the ovary	Neoplastic		Undetermined	174	11813	0	10	NA	NA
MSH2	Lynch Syndrome	Malignant neoplasm of the kidney	Neoplastic		Undetermined	268	22057	0	15	NA	NA
MSH2	Lynch Syndrome	Malignant neoplasm of brain	Neoplastic		Undetermined	272	22053	0	15	NA	NA
MSH6	Lynch Syndrome	Malignant neoplasm of the colon and rectum	Neoplastic	Definitive	High-moderate penetrance	975	21653	10	40	5.79758	2.48e-05
MSH6	Lynch Syndrome	Malignant neoplasm of the uterus	Neoplastic	Definitive	High-moderate penetrance	206	11909	5	23	13.8062	2.83e-05
MSH6	Lynch Syndrome	Malignant neoplasm of the bladder	Neoplastic		Undetermined	274	22354	4	46	8.29998	0.001087
MSH6	Lynch Syndrome	Malignant neoplasm of the small intestine	Neoplastic		Undetermined	55	22573	1	49	12.5491	0.029198
MSH6	Lynch Syndrome	Malignant neoplasm of the liver and intrahepatic bile ducts	Neoplastic		Undetermined	226	22402	1	49	3.04006	0.254804
MSH6	Lynch Syndrome	Malignant neoplasm of the kidney	Neoplastic		Undetermined	277	22351	1	49	2.47637	0.339577
MSH6	Lynch Syndrome	Benign neoplasm of the colon and rectum	Neoplastic		Undetermined	5443	17185	13	37	1.13984	0.683645
MSH6	Lynch Syndrome	Benign neoplasm of stomach	Neoplastic		Undetermined	550	22078	0	50	NA	NA
MSH6	Lynch Syndrome	Malignant neoplasm of urethra	Neoplastic		Undetermined	11	22617	0	50	NA	NA
MSH6	Lynch Syndrome	Malignant neoplasm of ureter	Neoplastic		Undetermined	15	22613	0	50	NA	NA
MSH6	Lynch Syndrome	Malignant neoplasm of the gallbladder and extrahepatic bile ducts	Neoplastic		Undetermined	34	22594	0	50	NA	NA
MSH6	Lynch Syndrome	Benign neoplasm of the small intestine	Neoplastic		Undetermined	90	22538	0	50	NA	NA
MSH6	Lynch Syndrome	Malignant neoplasm of stomach	Neoplastic		Undetermined	94	22534	0	50	NA	NA
MSH6	Lynch Syndrome	Malignant neoplasm of the ovary	Neoplastic		Undetermined	174	11941	0	28	NA	NA
MUTYH	MUTYH Polyposis	Benign neoplasm of the small intestine	Neoplastic	Definitive	Undetermined	86	22298	1	3	111.158	0.001142
MUTYH	MUTYH Polyposis	Benign neoplasm of the colon and rectum	Neoplastic	Definitive	High penetrance	5366	17018	3	1	7.38622	0.030216
MUTYH	MUTYH Polyposis	Malignant neoplasm of the colon and rectum	Neoplastic	Definitive	High-moderate penetrance	958	21426	1	3	9.59	0.056033
MUTYH	MUTYH Polyposis	Malignant neoplasm of the small intestine	Neoplastic		Undetermined	53	22331	0	4	NA	NA
PALB2	PALB2-associated cancers	Malignant neoplasm of the pancreas	Neoplastic		High-moderate penetrance	168	22734	2	26	12.8637	0.004847
PALB2	PALB2-associated cancers	Malignant neoplasm of the breast, female	Neoplastic	Definitive	High-moderate penetrance	1052	11206	2	13	1.97322	0.362059
PALB2	PALB2-associated cancers	Malignant neoplasm of the breast, male	Neoplastic		Low	11	10633	0	13	NA	NA
PMS2	Lynch Syndrome	Malignant neoplasm of the colon and rectum	Neoplastic	Definitive	High-moderate penetrance	962	21339	11	43	5.91372	8.65e-06
PMS2	Lynch Syndrome	Malignant neoplasm of the uterus	Neoplastic	Definitive	High-moderate penetrance	208	11759	3	33	5.96183	0.01148
PMS2	Lynch Syndrome	Benign neoplasm of the colon and rectum	Neoplastic		Undetermined	5414	16887	21	33	2.03793	0.012993
PMS2	Lynch Syndrome	Benign neoplasm of stomach	Neoplastic		Undetermined	552	21749	4	50	3.28561	0.039703
PMS2	Lynch Syndrome	Benign neoplasm of the small intestine	Neoplastic		Undetermined	91	22210	1	53	6.81794	0.075947
PMS2	Lynch Syndrome	Other non-epithelial malignant neoplasm of skin	Neoplastic		Undetermined	1891	20410	7	47	1.76874	0.176701
PMS2	Lynch Syndrome	Malignant neoplasm of the ovary	Neoplastic		Undetermined	174	11793	1	35	2.86362	0.278933
PMS2	Lynch Syndrome	Malignant neoplasm of the kidney	Neoplastic		Undetermined	271	22030	0	54	NA	NA
PMS2	Lynch Syndrome	Malignant neoplasm of the bladder	Neoplastic		Undetermined	271	22030	0	54	NA	NA
PMS2	Lynch Syndrome	Malignant neoplasm of the liver and intrahepatic bile ducts	Neoplastic		Undetermined	228	22073	0	54	NA	NA
PMS2	Lynch Syndrome	Malignant neoplasm of urethra	Neoplastic		Undetermined	10	22291	0	54	NA	NA
PMS2	Lynch Syndrome	Malignant neoplasm of ureter	Neoplastic		Undetermined	16	22285	0	54	NA	NA
PMS2	Lynch Syndrome	Malignant neoplasm of the gallbladder and extrahepatic bile ducts	Neoplastic		Undetermined	35	22266	0	54	NA	NA
PMS2	Lynch Syndrome	Malignant neoplasm of the small intestine	Neoplastic		Undetermined	54	22247	0	54	NA	NA
PMS2	Lynch Syndrome	Malignant neoplasm of stomach	Neoplastic		Undetermined	89	22212	0	54	NA	NA
PTEN	PTEN Hamartoma Tumor Syndrome	Phakomatosis	Congenital		High penetrance	66	23072	7	6	493.073	5.27e-17
PTEN	PTEN Hamartoma Tumor Syndrome	Congenital deformities of skull, face, and jaw	Congenital		High penetrance	348	22790	5	8	35.2227	4.65e-07
PTEN	PTEN Hamartoma Tumor Syndrome	Macrocephaly	Congenital		High penetrance	51	23087	3	10	119.88	5.42e-07
PTEN	PTEN Hamartoma Tumor Syndrome	Specific developmental disorders of speech and language	Developmental		High penetrance	1076	22062	6	7	14.2255	1.97e-05
PTEN	PTEN Hamartoma Tumor Syndrome	Inflammatory polyps of colon [Pseudopolyposis of colon]	Digestive		High penetrance	51	23087	2	11	106.472	2.56e-05
PTEN	PTEN Hamartoma Tumor Syndrome	Stereotyped movement disorders	Developmental		High penetrance	55	23083	2	11	74.329	6.54e-05
PTEN	PTEN Hamartoma Tumor Syndrome	Restlessness and agitation	Mental		High penetrance	97	23041	2	11	45.7571	0.00022
PTEN	PTEN Hamartoma Tumor Syndrome	Pseudopapilledema of optic disc	Ocular		Undetermined	13	23125	1	12	248.015	0.000289
PTEN	PTEN Hamartoma Tumor Syndrome	Autistic disorder	Developmental		High penetrance	1137	22001	5	8	9.36671	0.000514
PTEN	PTEN Hamartoma Tumor Syndrome	Specific developmental disorders	Developmental		High penetrance	1966	21172	6	7	7.45745	0.000734
PTEN	PTEN Hamartoma Tumor Syndrome	Benign neoplasm of the esophagus	Neoplastic		Undetermined	24	23114	1	12	125.688	0.000806
PTEN	PTEN Hamartoma Tumor Syndrome	Genetic torsion dystonia	Neurological		Undetermined	30	23108	1	12	107.128	0.00103
PTEN	PTEN Hamartoma Tumor Syndrome	Delayed milestones	Developmental		Undetermined	905	22233	4	9	9.22052	0.001277
PTEN	PTEN Hamartoma Tumor Syndrome	Abnormality of gait and mobility	Neurological		Undetermined	1891	21247	5	8	7.23138	0.001423
PTEN	PTEN Hamartoma Tumor Syndrome	Disorders of the circulation of the cerebrospinal fluid	Neurological		Undetermined	256	22882	2	11	20.8611	0.001619
PTEN	PTEN Hamartoma Tumor Syndrome	Malignant neoplasm of the thyroid	Neoplastic	Definitive	Undetermined	305	22833	2	11	20.9179	0.001651
PTEN	PTEN Hamartoma Tumor Syndrome	Chromosomal anomalies	Congenital		Undetermined	259	22879	2	11	17.5829	0.002505
PTEN	PTEN Hamartoma Tumor Syndrome	Pica of infancy and childhood	Developmental		Undetermined	51	23087	1	12	57.172	0.002751
PTEN	PTEN Hamartoma Tumor Syndrome	Esotropia	Ocular		Undetermined	326	22812	2	11	14.892	0.003794
PTEN	PTEN Hamartoma Tumor Syndrome	Hashimoto thyroiditis [Chronic lymphocytic thyroiditis]	Endocrine		Undetermined	521	22617	2	11	15.5923	0.003832
PTEN	PTEN Hamartoma Tumor Syndrome	Other congenital malformations of circulatory system	Congenital		Undetermined	361	22777	2	11	14.8363	0.003836
PTEN	PTEN Hamartoma Tumor Syndrome	Hereditary ataxia	Neurological		Undetermined	67	23071	1	12	43.2847	0.004273
PTEN	PTEN Hamartoma Tumor Syndrome	Other feeding disorders of infancy and childhood	Developmental		Undetermined	69	23069	1	12	37.1097	0.00547
PTEN	PTEN Hamartoma Tumor Syndrome	Postprocedural hypothyroidism	Endocrine		Undetermined	565	22573	2	11	12.9271	0.005832
PTEN	PTEN Hamartoma Tumor Syndrome	Malignant neoplasm of the endocrine glands	Neoplastic		Undetermined	494	22644	2	11	12.1086	0.006472
PTEN	PTEN Hamartoma Tumor Syndrome	Hypoparathyroidism	Endocrine		Undetermined	103	23035	1	12	32.8834	0.006654
PTEN	PTEN Hamartoma Tumor Syndrome	Speech disturbance	Neurological		Undetermined	1488	21650	4	9	5.88042	0.00731
PTEN	PTEN Hamartoma Tumor Syndrome	Benign neoplasm of the small intestine	Neoplastic		Undetermined	93	23045	1	12	30.7527	0.007359
PTEN	PTEN Hamartoma Tumor Syndrome	Abnormal involuntary movements	Neurological		Undetermined	1016	22122	3	10	7.17229	0.008165
PTEN	PTEN Hamartoma Tumor Syndrome	Benign neoplasm of other connective and soft tissue	Neoplastic		Undetermined	522	22616	2	11	10.3864	0.009353
PTEN	PTEN Hamartoma Tumor Syndrome	Benign neoplasm of brain	Neoplastic		Undetermined	120	23018	1	12	25.0888	0.010187
PTEN	PTEN Hamartoma Tumor Syndrome	Thyroiditis	Endocrine		Low	779	22359	2	11	9.81402	0.011802
PTEN	PTEN Hamartoma Tumor Syndrome	Hydrocephalus	Neurological		Undetermined	157	22981	1	12	17.1731	0.01864
PTEN	PTEN Hamartoma Tumor Syndrome	Tremor	Neurological		Undetermined	626	22512	2	11	7.48886	0.020727
PTEN	PTEN Hamartoma Tumor Syndrome	Congenital malformation of the skin	Congenital		High penetrance	727	22411	2	11	7.13988	0.023255
PTEN	PTEN Hamartoma Tumor Syndrome	Specific developmental disorders of scholastic skills	Developmental		High-moderate penetrance	650	22488	2	11	6.26465	0.032079
PTEN	PTEN Hamartoma Tumor Syndrome	Auditory impairment	Auditory		Undetermined	4780	18358	6	7	2.96816	0.050914
PTEN	PTEN Hamartoma Tumor Syndrome	Strabismus and disorders of binocular Ocular movements	Ocular		Undetermined	1041	22097	2	11	4.498	0.068154
PTEN	PTEN Hamartoma Tumor Syndrome	Epilepsy, recurrent seizures, convulsions	Neurological		Undetermined	2010	21128	3	10	3.32924	0.081719
PTEN	PTEN Hamartoma Tumor Syndrome	Myopathies	Neurological		Undetermined	388	22750	1	12	6.51111	0.085769
PTEN	PTEN Hamartoma Tumor Syndrome	Amblyopia	Ocular		Undetermined	411	22727	1	12	6.39363	0.08814
PTEN	PTEN Hamartoma Tumor Syndrome	Lipoma	Neoplastic		Undetermined	1222	21916	2	11	3.86484	0.095424
PTEN	PTEN Hamartoma Tumor Syndrome	Hydrocele	Genitourinary		Undetermined	291	10423	1	9	5.66057	0.108532
PTEN	PTEN Hamartoma Tumor Syndrome	Intellectual disabilities	Developmental		Undetermined	405	22733	1	12	5.40211	0.114623
PTEN	PTEN Hamartoma Tumor Syndrome	Hypoglycemia	Endocrine		Undetermined	700	22438	1	12	4.53416	0.148827
PTEN	PTEN Hamartoma Tumor Syndrome	Goiter	Endocrine		Undetermined	2148	20990	2	11	3.0332	0.165894
PTEN	PTEN Hamartoma Tumor Syndrome	Benign neoplasm of the skin	Neoplastic		Undetermined	5895	17243	1	12	0.386254	0.214381
PTEN	PTEN Hamartoma Tumor Syndrome	Ovarian cyst	Genitourinary		Undetermined	1891	10533	1	2	3.34245	0.27728
PTEN	PTEN Hamartoma Tumor Syndrome	Muscle weakness (generalized)	Musc/Skel		Undetermined	2428	20710	2	11	2.00691	0.355791
PTEN	PTEN Hamartoma Tumor Syndrome	Respiratory failure	Respiratory		Undetermined	1110	22028	1	12	2.16761	0.418351
PTEN	PTEN Hamartoma Tumor Syndrome	Hemangioma	Neoplastic		High penetrance	1328	21810	1	12	2.09546	0.436898
PTEN	PTEN Hamartoma Tumor Syndrome	Hypothyroidism	Endocrine		Undetermined	3718	19420	2	11	1.51263	0.576182
PTEN	PTEN Hamartoma Tumor Syndrome	Obesity	Metabolic		Undetermined	6657	16481	4	9	1.29185	0.660556
PTEN	PTEN Hamartoma Tumor Syndrome	Myopia	Ocular		Undetermined	3979	19159	2	11	1.16373	0.831106
PTEN	PTEN Hamartoma Tumor Syndrome	Benign neoplasm of the colon and rectum	Neoplastic		High penetrance	5532	17606	3	10	1.02601	0.966902
PTEN	PTEN Hamartoma Tumor Syndrome	Malignant neoplasm of kidney, except pelvis	Neoplastic		Undetermined	305	22833	0	13	NA	NA
PTEN	PTEN Hamartoma Tumor Syndrome	Melanocytic nevi	Neoplastic		Undetermined	1504	21634	0	13	NA	NA
PTEN	PTEN Hamartoma Tumor Syndrome	Nevus, non-neoplastic	Neoplastic		Undetermined	1276	21862	0	13	NA	NA
PTEN	PTEN Hamartoma Tumor Syndrome	Malignant neoplasm of the breast, female	Neoplastic	Definitive	High penetrance	1070	11354	0	3	NA	NA
PTEN	PTEN Hamartoma Tumor Syndrome	Malignant neoplasm of meninges	Neoplastic		Undetermined	34	23104	0	13	NA	NA
PTEN	PTEN Hamartoma Tumor Syndrome	Malignant neoplasm of eye	Neoplastic		Undetermined	54	23084	0	13	NA	NA
PTEN	PTEN Hamartoma Tumor Syndrome	Benign neoplasm of meninges	Neoplastic		Undetermined	127	23011	0	13	NA	NA
PTEN	PTEN Hamartoma Tumor Syndrome	Malignant neoplasm of the uterus	Neoplastic		Undetermined	208	12216	0	3	NA	NA
PTEN	PTEN Hamartoma Tumor Syndrome	Benign neoplasm of the thyroid	Neoplastic		Undetermined	163	22975	0	13	NA	NA
PTEN	PTEN Hamartoma Tumor Syndrome	Malignant neoplasm of the bladder	Neoplastic		Undetermined	275	22863	0	13	NA	NA
PTEN	PTEN Hamartoma Tumor Syndrome	Melanomas of skin	Neoplastic		Undetermined	454	22684	0	13	NA	NA
PTEN	PTEN Hamartoma Tumor Syndrome	Squamous cell carcinoma of the skin	Neoplastic		Undetermined	474	22664	0	13	NA	NA
RB1	Retinoblastoma	Malignant neoplasm of retina	Neoplastic	Definitive	High penetrance	8	23043	1	1	2883.69	9.94e-06
RB1	Retinoblastoma	Blindness and low vision	Neoplastic		High penetrance	855	22196	2	0	130.161	0.000205
RB1	Retinoblastoma	Malignant neoplasm of the pineal gland	Ocular		Undetermined	5	23046	0	2	NA	NA
RB1	Retinoblastoma	Benign neoplasm of retina	Neoplastic		Undetermined	12	23039	0	2	NA	NA
RB1	Retinoblastoma	Leucocoria	Ocular		Undetermined	4	23047	0	2	NA	NA
RB1	Retinoblastoma	Retinal vascular changes and occlusions	Ocular		Undetermined	398	22653	0	2	NA	NA
RB1	Retinoblastoma	Melanomas of skin	Neoplastic		High-moderate penetrance	453	22598	0	2	NA	NA
RB1	Retinoblastoma	Strabismus and disorders of binocular Ocular movements	Ocular		Undetermined	1035	22016	0	2	NA	NA
RB1	Retinoblastoma	Malignant sarcoma-related cancers	Neoplastic		High-moderate penetrance	1772	21279	0	2	NA	NA
RET	Multiple Endocrine Neoplasia Type 2	Multiple endocrine neoplasia [MEN] type IIA	Endocrine		High penetrance	9	22715	7	27	2471.2	7.94e-21
RET	Multiple Endocrine Neoplasia Type 2	Malignant neoplasm of the thyroid	Neoplastic	Definitive	High penetrance	308	22416	11	23	39.9237	4.61e-14
RET	Multiple Endocrine Neoplasia Type 2	Postprocedural hypothyroidism	Endocrine		Undetermined	564	22160	11	23	22.7899	2.9e-11
RET	Multiple Endocrine Neoplasia Type 2	Hypoparathyroidism	Endocrine		Undetermined	100	22624	4	30	36.0866	1.91e-06
RET	Multiple Endocrine Neoplasia Type 2	Goiter	Endocrine		Undetermined	2114	20610	10	24	4.71352	0.000281
RET	Multiple Endocrine Neoplasia Type 2	Hypothyroidism	Endocrine		Undetermined	3673	19051	13	21	3.61331	0.000753
RET	Multiple Endocrine Neoplasia Type 2	Malignant neoplasm of the adrenal gland	Neoplastic	Definitive	High-moderate penetrance	75	22649	2	32	23.9857	0.00099
RET	Multiple Endocrine Neoplasia Type 2	Hypocalcemia	Metabolic		Undetermined	479	22245	4	30	7.01267	0.002271
RET	Multiple Endocrine Neoplasia Type 2	Benign neoplasm of the adrenal gland	Neoplastic		High-moderate penetrance	209	22515	1	33	4.85212	0.128679
RET	Multiple Endocrine Neoplasia Type 2	Hyperparathyroidism	Endocrine		Moderate	924	21800	1	33	1.06934	0.936687
RET	Multiple Endocrine Neoplasia Type 2	Malignant neoplasm of the parathyroid gland	Neoplastic		Moderate	2	22722	0	34	NA	NA
RET	Multiple Endocrine Neoplasia Type 2	Benign neoplasm of the lip	Neoplastic		Undetermined	21	22703	0	34	NA	NA
RET	Multiple Endocrine Neoplasia Type 2	Benign neoplasm of the parathyroid gland	Neoplastic		High-moderate penetrance	104	22620	0	34	NA	NA
SDHB	Hereditary Paraganglioma-Pheochromocytoma Syndromes	Gastrointestinal stromal tumor	Neoplastic		Undetermined	14	23333	1	5	454.068	0.000118
SDHB	Hereditary Paraganglioma-Pheochromocytoma Syndromes	Benign neoplasm of the adrenal gland	Neoplastic		Moderate	214	23133	1	5	30.148	0.008349
SDHB	Hereditary Paraganglioma-Pheochromocytoma Syndromes	Benign neoplasm of the aortic body and other paraganglia	Neoplastic		Moderate	1	23346	0	6	NA	NA
SDHB	Hereditary Paraganglioma-Pheochromocytoma Syndromes	Benign neoplasm of the carotid body	Neoplastic		Moderate	3	23344	0	6	NA	NA
SDHB	Hereditary Paraganglioma-Pheochromocytoma Syndromes	Malignant neoplasm of the carotid body	Neoplastic		Moderate	3	23344	0	6	NA	NA
SDHB	Hereditary Paraganglioma-Pheochromocytoma Syndromes	Malignant neoplasm of the aortic body and other paraganglia	Neoplastic		Moderate	7	23340	0	6	NA	NA
SDHB	Hereditary Paraganglioma-Pheochromocytoma Syndromes	Malignant neoplasm of the adrenal gland	Neoplastic		Moderate	76	23271	0	6	NA	NA
SDHB	Hereditary Paraganglioma-Pheochromocytoma Syndromes	Malignant neoplasm of kidney, except pelvis	Neoplastic		Moderate	245	23102	0	6	NA	NA
SDHC	Hereditary Paraganglioma-Pheochromocytoma Syndromes	Benign neoplasm of the aortic body and other paraganglia	Neoplastic		Low	1	23287	0	6	NA	NA
SDHC	Hereditary Paraganglioma-Pheochromocytoma Syndromes	Malignant neoplasm of the carotid body	Neoplastic		Low	3	23285	0	6	NA	NA
SDHC	Hereditary Paraganglioma-Pheochromocytoma Syndromes	Benign neoplasm of the carotid body	Neoplastic		Low	3	23285	0	6	NA	NA
SDHC	Hereditary Paraganglioma-Pheochromocytoma Syndromes	Malignant neoplasm of the aortic body and other paraganglia	Neoplastic		Low	7	23281	0	6	NA	NA
SDHC	Hereditary Paraganglioma-Pheochromocytoma Syndromes	Gastrointestinal stromal tumor	Neoplastic		Low	14	23274	0	6	NA	NA
SDHC	Hereditary Paraganglioma-Pheochromocytoma Syndromes	Malignant neoplasm of the adrenal gland	Neoplastic		Low	76	23212	0	6	NA	NA
SDHC	Hereditary Paraganglioma-Pheochromocytoma Syndromes	Malignant neoplasm of kidney, except pelvis	Neoplastic		Undetermined	245	23043	0	6	NA	NA
SDHC	Hereditary Paraganglioma-Pheochromocytoma Syndromes	Benign neoplasm of the adrenal gland	Neoplastic		Low	214	23074	0	6	NA	NA
SDHD	Hereditary Paraganglioma-Pheochromocytoma Syndromes	Malignant neoplasm of the aortic body and other paraganglia	Neoplastic		High-moderate penetrance	7	23375	2	2	3668.82	8.8e-09
SDHD	Hereditary Paraganglioma-Pheochromocytoma Syndromes	Benign neoplasm of the carotid body	Neoplastic		High-moderate penetrance	3	23379	1	3	3009.81	9.76e-06
SDHD	Hereditary Paraganglioma-Pheochromocytoma Syndromes	Benign neoplasm of the aortic body and other paraganglia	Neoplastic		High-moderate penetrance	1	23381	0	4	NA	NA
SDHD	Hereditary Paraganglioma-Pheochromocytoma Syndromes	Malignant neoplasm of the carotid body	Neoplastic		High-moderate penetrance	3	23379	0	4	NA	NA
SDHD	Hereditary Paraganglioma-Pheochromocytoma Syndromes	Gastrointestinal stromal tumor	Neoplastic		High-moderate penetrance	14	23368	0	4	NA	NA
SDHD	Hereditary Paraganglioma-Pheochromocytoma Syndromes	Malignant neoplasm of the adrenal gland	Neoplastic		High-moderate penetrance	75	23307	0	4	NA	NA
SDHD	Hereditary Paraganglioma-Pheochromocytoma Syndromes	Benign neoplasm of the adrenal gland	Neoplastic		High-moderate penetrance	214	23168	0	4	NA	NA
SDHD	Hereditary Paraganglioma-Pheochromocytoma Syndromes	Malignant neoplasm of kidney, except pelvis	Neoplastic		Low	247	23135	0	4	NA	NA
TSC1	Tuberous Sclerosis Complex	Partial epilepsy	Mental		High penetrance	558	22186	4	1	110.973	3.45e-07
TSC1	Tuberous Sclerosis Complex	Malignant neoplasm of brain	Neoplastic		High-moderate penetrance	280	22464	2	3	59.4202	0.000176
TSC1	Tuberous Sclerosis Complex	Communicating hydrocephalus	Neurological		Undetermined	42	22702	1	4	198.633	0.000438
TSC1	Tuberous Sclerosis Complex	Other adrenocortical overactivity	Endocrine		Undetermined	76	22668	1	4	118.158	0.000996
TSC1	Tuberous Sclerosis Complex	Macrocephaly	Congenital		Undetermined	51	22693	1	4	108.284	0.001174
TSC1	Tuberous Sclerosis Complex	Restlessness and agitation	Mental		Undetermined	95	22649	1	4	67.7867	0.002406
TSC1	Tuberous Sclerosis Complex	Obstructive hydrocephalus	Neurological		Undetermined	122	22622	1	4	57.399	0.003113
TSC1	Tuberous Sclerosis Complex	Precocious puberty	Endocrine		Undetermined	186	22558	1	4	43.5316	0.004835
TSC1	Tuberous Sclerosis Complex	Strabismus and disorders of binocular Ocular movements	Ocular		Undetermined	1021	21723	2	3	14.8055	0.005953
TSC1	Tuberous Sclerosis Complex	Acute nephritic syndrome	Genitourinary		Undetermined	226	22518	1	4	31.2	0.008234
TSC1	Tuberous Sclerosis Complex	Convulsions	Neurological		Undetermined	1709	21035	2	3	8.3152	0.023874
TSC1	Tuberous Sclerosis Complex	Intellectual disabilities	Developmental		Undetermined	401	22343	1	4	14.7748	0.027461
TSC1	Tuberous Sclerosis Complex	Pervasive developmental disorders	Developmental		Undetermined	1403	21341	2	3	7.90057	0.02927
TSC1	Tuberous Sclerosis Complex	Chronic kidney disease	Genitourinary		Undetermined	3261	19483	2	3	3.76963	0.134828
TSC1	Tuberous Sclerosis Complex	Autistic disorder	Developmental		Undetermined	1117	21627	1	4	4.39741	0.17631
TSC1	Tuberous Sclerosis Complex	Attention-deficit hyperactivity disorders	Developmental		Undetermined	2833	19911	1	4	1.79707	0.558323
TSC1	Tuberous Sclerosis Complex	Benign neoplasm of the skin	Neoplastic		Undetermined	5792	16952	0	5	NA	NA
TSC1	Tuberous Sclerosis Complex	Localized swelling, mass and lump of skin and subcutaneous tissue	Dermatological		Undetermined	3552	19192	0	5	NA	NA
TSC1	Tuberous Sclerosis Complex	Hypothyroidism	Endocrine		Undetermined	3683	19061	0	5	NA	NA
TSC1	Tuberous Sclerosis Complex	Disorders of pigmentation	Dermatological		Undetermined	3103	19641	0	5	NA	NA
TSC1	Tuberous Sclerosis Complex	Lymphangioleiomyomatosis	Respiratory		Undetermined	6	22738	0	5	NA	NA
TSC1	Tuberous Sclerosis Complex	Benign neoplasm of renal pelvis	Neoplastic		Undetermined	5	22739	0	5	NA	NA
TSC1	Tuberous Sclerosis Complex	Malignant neoplasm of retina	Neoplastic		Undetermined	10	22734	0	5	NA	NA
TSC1	Tuberous Sclerosis Complex	Benign neoplasm of retina	Neoplastic		Undetermined	12	22732	0	5	NA	NA
TSC1	Tuberous Sclerosis Complex	Ataxic gait	Neurological		Undetermined	18	22726	0	5	NA	NA
TSC1	Tuberous Sclerosis Complex	Epileptic spasms	Neurological		Undetermined	20	22724	0	5	NA	NA
TSC1	Tuberous Sclerosis Complex	Benign neoplasm of the heart	Neoplastic		Undetermined	32	22712	0	5	NA	NA
TSC1	Tuberous Sclerosis Complex	Malignant neoplasm of eye	Neoplastic		Undetermined	53	22691	0	5	NA	NA
TSC1	Tuberous Sclerosis Complex	Phakomatosis	Congenital		Undetermined	63	22681	0	5	NA	NA
TSC1	Tuberous Sclerosis Complex	White matter disease, unspecified	Neurological		Undetermined	70	22674	0	5	NA	NA
TSC1	Tuberous Sclerosis Complex	Pre-excitation syndrome [Anomalous atrioventricular excitation]	Cardiovascular		Undetermined	71	22673	0	5	NA	NA
TSC1	Tuberous Sclerosis Complex	Vascular disorders of kidney	Genitourinary		Undetermined	71	22673	0	5	NA	NA
TSC1	Tuberous Sclerosis Complex	Benign neoplasm of kidney, except pelvis	Neoplastic	Definitive	High penetrance	90	22654	0	5	NA	NA
TSC1	Tuberous Sclerosis Complex	Benign neoplasm of brain	Neoplastic		Undetermined	118	22626	0	5	NA	NA
TSC1	Tuberous Sclerosis Complex	Malignant neoplam of the bone and/or cartilage	Neoplastic		Undetermined	157	22587	0	5	NA	NA
TSC1	Tuberous Sclerosis Complex	Intermittent explosive disorder	Mental		Undetermined	140	22604	0	5	NA	NA
TSC1	Tuberous Sclerosis Complex	Congenital malformations of brain	Congenital		Undetermined	198	22546	0	5	NA	NA
TSC1	Tuberous Sclerosis Complex	Congenital malformations of respiratory system	Congenital		Undetermined	208	22536	0	5	NA	NA
TSC1	Tuberous Sclerosis Complex	Malignant neoplasm of kidney, except pelvis	Neoplastic		Undetermined	244	22500	0	5	NA	NA
TSC1	Tuberous Sclerosis Complex	Mild cognitive impairment, so stated	Neurological		Undetermined	277	22467	0	5	NA	NA
TSC1	Tuberous Sclerosis Complex	Malignant neoplasm of other connective and soft tissue	Neoplastic		Undetermined	312	22432	0	5	NA	NA
TSC1	Tuberous Sclerosis Complex	Benign neoplasm of other connective and soft tissue	Neoplastic		Undetermined	520	22224	0	5	NA	NA
TSC1	Tuberous Sclerosis Complex	Cystic kidney disease	Congenital		Undetermined	455	22289	0	5	NA	NA
TSC1	Tuberous Sclerosis Complex	Dental caries	Digestive		Undetermined	1215	21529	0	5	NA	NA
TSC1	Tuberous Sclerosis Complex	Disorders of the retina	Ocular		Undetermined	2415	20329	0	5	NA	NA
TSC1	Tuberous Sclerosis Complex	Specific developmental disorders of scholastic skills	Developmental		Undetermined	644	22100	0	5	NA	NA
TSC1	Tuberous Sclerosis Complex	Lipoma	Neoplastic		Undetermined	1211	21533	0	5	NA	NA
TSC1	Tuberous Sclerosis Complex	Specific developmental disorders of speech and language	Developmental		Undetermined	1061	21683	0	5	NA	NA
TSC2	Tuberous Sclerosis Complex	Benign neoplasm of kidney, except pelvis	Neoplastic	Definitive	High penetrance	82	21475	12	0	7589.62	1.39e-31
TSC2	Tuberous Sclerosis Complex	Partial epilepsy	Mental		High penetrance	514	21043	12	0	1060.11	3.19e-21
TSC2	Tuberous Sclerosis Complex	Convulsions	Mental		High-moderate penetrance	1571	19986	9	3	34.6914	3.12e-09
TSC2	Tuberous Sclerosis Complex	Pervasive developmental disorders	Developmental		High-moderate penetrance	1321	20236	8	4	37.689	1.16e-08
TSC2	Tuberous Sclerosis Complex	Cystic kidney disease	Congenital		High-moderate penetrance	490	21067	6	6	43.3675	2.06e-08
TSC2	Tuberous Sclerosis Complex	Autistic disorder	Developmental		High-moderate penetrance	1055	20502	7	5	35.4142	6.3e-08
TSC2	Tuberous Sclerosis Complex	Lymphangioleiomyomatosis	Respiratory		Undetermined	6	21551	2	10	1409.54	7.39e-08
TSC2	Tuberous Sclerosis Complex	Lipoma	Neoplastic		High-moderate penetrance	1138	20419	7	5	24.6015	1.99e-07
TSC2	Tuberous Sclerosis Complex	Intellectual disabilities	Developmental		High-moderate penetrance	369	21188	4	8	31.2835	7.51e-06
TSC2	Tuberous Sclerosis Complex	Intermittent explosive disorder	Developmental		High-moderate penetrance	142	21415	3	9	58.3114	7.56e-06
TSC2	Tuberous Sclerosis Complex	Chronic kidney disease	Genitourinary		High-moderate penetrance	3093	18464	8	4	11.3742	2.77e-05
TSC2	Tuberous Sclerosis Complex	Benign neoplasm of renal pelvis	Neoplastic		High-moderate penetrance	5	21552	1	11	599.657	7.94e-05
TSC2	Tuberous Sclerosis Complex	Malignant neoplasm of retina	Neoplastic		Undetermined	9	21548	1	11	326.475	0.000187
TSC2	Tuberous Sclerosis Complex	Benign neoplasm of retina	Neoplastic		Undetermined	9	21548	1	11	321.954	0.000192
TSC2	Tuberous Sclerosis Complex	Ataxic gait	Neurological		Undetermined	18	21539	1	11	158.421	0.000557
TSC2	Tuberous Sclerosis Complex	Benign neoplasm of the heart	Neoplastic		Undetermined	29	21528	1	11	98.7792	0.00116
TSC2	Tuberous Sclerosis Complex	Malignant neoplasm of brain	Neoplastic		Undetermined	261	21296	2	10	19.6143	0.001924
TSC2	Tuberous Sclerosis Complex	Malignant neoplasm of Ocular	Neoplastic		Undetermined	47	21510	1	11	60.4833	0.002513
TSC2	Tuberous Sclerosis Complex	Malignant neoplasm of other connective and soft tissue	Neoplastic		Undetermined	310	21247	2	10	16.5171	0.002979
TSC2	Tuberous Sclerosis Complex	Pre-excitation syndrome [Anomalous atrioventricular excitation]	Cardiovascular		Undetermined	63	21494	1	11	44.7533	0.004053
TSC2	Tuberous Sclerosis Complex	Phakomatosis	Congenital		Undetermined	64	21493	1	11	44.4379	0.004104
TSC2	Tuberous Sclerosis Complex	Vascular disorders of kidney	Genitourinary		Undetermined	67	21490	1	11	41.4962	0.004594
TSC2	Tuberous Sclerosis Complex	Obstructive hydrocephalus	Neurological		Undetermined	107	21450	1	11	26.0088	0.009658
TSC2	Tuberous Sclerosis Complex	Benign neoplasm of other connective and soft tissue	Neoplastic		Undetermined	495	21062	2	10	10.3164	0.009711
TSC2	Tuberous Sclerosis Complex	Benign neoplasm of brain	Neoplastic	Definitive	Undetermined	113	21444	1	11	25.1255	0.010212
TSC2	Tuberous Sclerosis Complex	Malignant neoplasm of kidney, except pelvis	Neoplastic		Undetermined	219	21338	1	11	12.5114	0.031201
TSC2	Tuberous Sclerosis Complex	Strabismus and disorders of binocular Ocular movements	Ocular		Undetermined	963	20594	2	10	5.07717	0.052566
TSC2	Tuberous Sclerosis Complex	Dental caries	Digestive		Undetermined	1140	20417	2	10	4.26645	0.07781
TSC2	Tuberous Sclerosis Complex	Benign neoplasm of the skin	Neoplastic		Undetermined	5511	16046	5	7	2.17128	0.182152
TSC2	Tuberous Sclerosis Complex	Specific developmental disorders of speech and language	Developmental		Undetermined	991	20566	1	11	2.60691	0.33294
TSC2	Tuberous Sclerosis Complex	Disorders of the retina	Ocular		Undetermined	2343	19214	2	10	1.95561	0.374962
TSC2	Tuberous Sclerosis Complex	Attention-deficit hyperactivity disorders	Developmental		Undetermined	2656	18901	2	10	1.64527	0.507991
TSC2	Tuberous Sclerosis Complex	Hypothyroidism	Endocrine		Undetermined	3491	18066	1	11	0.683069	0.649226
TSC2	Tuberous Sclerosis Complex	Localized swelling, mass and lump of skin and subcutaneous tissue	Dermatological		Undetermined	3376	18181	1	11	0.70934	0.680144
TSC2	Tuberous Sclerosis Complex	Disorders of pigmentation	Dermatological		Undetermined	2943	18614	0	12	NA	NA
TSC2	Tuberous Sclerosis Complex	Epileptic spasms	Neurological		Undetermined	19	21538	0	12	NA	NA
TSC2	Tuberous Sclerosis Complex	Communicating hydrocephalus	Neurological		Undetermined	37	21520	0	12	NA	NA
TSC2	Tuberous Sclerosis Complex	Macrocephaly	Congenital		Undetermined	49	21508	0	12	NA	NA
TSC2	Tuberous Sclerosis Complex	White matter disease, unspecified	Neurological		Undetermined	63	21494	0	12	NA	NA
TSC2	Tuberous Sclerosis Complex	Other adrenocortical overactivity	Endocrine		Undetermined	72	21485	0	12	NA	NA
TSC2	Tuberous Sclerosis Complex	Restlessness and agitation	Mental		Undetermined	84	21473	0	12	NA	NA
TSC2	Tuberous Sclerosis Complex	Malignant neoplam of the bone and/or cartilage	Neoplastic		Undetermined	152	21405	0	12	NA	NA
TSC2	Tuberous Sclerosis Complex	Precocious puberty	Endocrine		Undetermined	172	21385	0	12	NA	NA
TSC2	Tuberous Sclerosis Complex	Congenital malformations of brain	Congenital		Undetermined	185	21372	0	12	NA	NA
TSC2	Tuberous Sclerosis Complex	Congenital malformations of respiratory system	Congenital		Undetermined	196	21361	0	12	NA	NA
TSC2	Tuberous Sclerosis Complex	Acute nephritic syndrome	Genitourinary		Undetermined	217	21340	0	12	NA	NA
TSC2	Tuberous Sclerosis Complex	Mild cognitive impairment, so stated	Neurological		Undetermined	260	21297	0	12	NA	NA
TSC2	Tuberous Sclerosis Complex	Specific developmental disorders of scholastic skills	Developmental		Undetermined	580	20977	0	12	NA	NA
VHL	Von Hippel-Lindau Syndrome	Phakomatosis	Congenital		High penetrance	67	23210	3	2	489.926	1.09e-08
VHL	Von Hippel-Lindau Syndrome	Malignant neoplasm of spinal cord	Neoplastic		High-moderate penetrance	17	23260	2	3	1176.59	9.96e-08
VHL	Von Hippel-Lindau Syndrome	Malignant neoplasm of kidney, except pelvis	Neoplastic	Definitive	High-moderate penetrance	242	23035	3	2	158.882	6.05e-07
VHL	Von Hippel-Lindau Syndrome	Malignant neoplasm of meninges	Neoplastic		High-moderate penetrance	35	23242	2	3	426.753	1.21e-06
VHL	Von Hippel-Lindau Syndrome	Cyst and pseudocyst of pancreas	Digestive		High-moderate penetrance	275	23002	3	2	112.325	1.97e-06
VHL	Von Hippel-Lindau Syndrome	Malignant neoplasm of brain	Neoplastic		High-moderate penetrance	287	22990	3	2	111.136	2.03e-06
VHL	Von Hippel-Lindau Syndrome	Medulloadrenal hyperfunction	Endocrine		Undetermined	9	23268	1	4	802.947	5.33e-05
VHL	Von Hippel-Lindau Syndrome	Other diseases of spinal cord	Neurological		High-moderate penetrance	761	22516	3	2	39.6895	7.63e-05
VHL	Von Hippel-Lindau Syndrome	Benign neoplasm of the adrenal gland	Neoplastic	Definitive	High-moderate penetrance	213	23064	2	3	75.7568	9.43e-05
VHL	Von Hippel-Lindau Syndrome	Benign neoplasm of spinal cord	Neoplastic		Undetermined	14	23263	1	4	516.62	0.000102
VHL	Von Hippel-Lindau Syndrome	Malignant neoplasm of the pharynx	Neoplastic		Undetermined	18	23259	1	4	432.966	0.000131
VHL	Von Hippel-Lindau Syndrome	Congenital anomalies of eye	Congenital		Undetermined	238	23039	2	3	64.363	0.000145
VHL	Von Hippel-Lindau Syndrome	Other disorders of the brain and CNS	Neurological		Undetermined	951	22326	3	2	32.0528	0.000159
VHL	Von Hippel-Lindau Syndrome	Malignant neoplasm of other connective and soft tissue	Neoplastic		Undetermined	325	22952	2	3	48.6951	0.000294
VHL	Von Hippel-Lindau Syndrome	Congenital malformations of pancreas	Congenital		Undetermined	36	23241	1	4	188.036	0.000481
VHL	Von Hippel-Lindau Syndrome	Congenital malformations of endocrine glands	Congenital		Undetermined	52	23225	1	4	149.774	0.000677
VHL	Von Hippel-Lindau Syndrome	Cyst of kidney	Genitourinary		High-moderate penetrance	1661	21616	3	2	20.0733	0.000794
VHL	Von Hippel-Lindau Syndrome	Syringomyelia and syringobulbia	Neurological		High penetrance	59	23218	1	4	122.77	0.00093
VHL	Von Hippel-Lindau Syndrome	Malignant neoplasm of the adrenal gland	Neoplastic	Definitive	Undetermined	75	23202	1	4	98.5279	0.001314
VHL	Von Hippel-Lindau Syndrome	Benign neoplasm of the pancreas	Neoplastic		Undetermined	74	23203	1	4	95.4438	0.001388
VHL	Von Hippel-Lindau Syndrome	Benign neoplasm of the eye, brain and other parts of central nervous system	Neoplastic		Undetermined	596	22681	2	3	25.7491	0.001497
VHL	Von Hippel-Lindau Syndrome	Benign neoplasm of the endocrine glands	Neoplastic		Undetermined	621	22656	2	3	23.8755	0.001828
VHL	Von Hippel-Lindau Syndrome	Benign neoplasm of brain	Neoplastic		Undetermined	122	23155	1	4	59.6189	0.002925
VHL	Von Hippel-Lindau Syndrome	Malignant neoplasm of the pancreas	Neoplastic		Undetermined	166	23111	1	4	48.7525	0.004027
VHL	Von Hippel-Lindau Syndrome	Chronic pancreatitis	Digestive		Undetermined	175	23102	1	4	45.7527	0.004455
VHL	Von Hippel-Lindau Syndrome	Cystic kidney disease	Genitourinary		Undetermined	523	22754	1	4	15.692	0.02464
VHL	Von Hippel-Lindau Syndrome	Hypotension	Cardiovascular		Undetermined	2386	20891	2	3	6.55032	0.041248
VHL	Von Hippel-Lindau Syndrome	Elevated blood pressure reading without diagnosis of hypertension	Cardiovascular		Undetermined	2415	20862	2	3	5.96014	0.050897
VHL	Von Hippel-Lindau Syndrome	Hyperhidrosis	Cardiovascular		Undetermined	913	22364	1	4	7.48734	0.078181
VHL	Von Hippel-Lindau Syndrome	Hemangioma	Neoplastic		Undetermined	1334	21943	1	4	5.21785	0.134102
VHL	Von Hippel-Lindau Syndrome	Hypertensive chronic kidney disease	Cardiovascular		Undetermined	1596	21681	1	4	5.13521	0.13809
VHL	Von Hippel-Lindau Syndrome	Stroke	Cardiovascular		Undetermined	1993	21284	1	4	3.6633	0.222701
VHL	Von Hippel-Lindau Syndrome	Tachycardia	Cardiovascular		Undetermined	2496	20781	1	4	2.6745	0.340713
VHL	Von Hippel-Lindau Syndrome	Headache	Neurological		Undetermined	8416	14861	3	2	2.0608	0.385926
VHL	Von Hippel-Lindau Syndrome	Hypertension	Cardiovascular		Undetermined	10961	12316	3	2	1.67636	0.529705
VHL	Von Hippel-Lindau Syndrome	Benign neoplasm of the aortic body and other paraganglia	Neoplastic		Undetermined	1	23276	0	5	NA	NA
VHL	Von Hippel-Lindau Syndrome	Malignant neoplasm of the carotid body	Neoplastic		Undetermined	3	23274	0	5	NA	NA
VHL	Von Hippel-Lindau Syndrome	Benign neoplasm of the carotid body	Neoplastic		Undetermined	3	23274	0	5	NA	NA
VHL	Von Hippel-Lindau Syndrome	Malignant neoplasm of the aortic body and other paraganglia	Neoplastic		Undetermined	7	23270	0	5	NA	NA
VHL	Von Hippel-Lindau Syndrome	Congenital cataract	Ocular		Undetermined	67	23210	0	5	NA	NA
VHL	Von Hippel-Lindau Syndrome	Pallor	Dermatological		Undetermined	81	23196	0	5	NA	NA
VHL	Von Hippel-Lindau Syndrome	Hypertensive retinopathy	Ocular		Undetermined	190	23087	0	5	NA	NA
WT1	WT1 disorders	Renal dysplasia	Congenital		Undetermined	46	23114	1	2	329.423	0.000232
WT1	WT1 disorders	Renal hypoplasia/aplasia	Congenital		Undetermined	99	23061	1	2	146.285	0.000821
WT1	WT1 disorders	Cerebral cysts	Neurological		Undetermined	116	23044	1	2	123.166	0.001075
WT1	WT1 disorders	Chronic nephritic syndrome	Genitourinary		Undetermined	412	22748	1	2	35.1931	0.008027
WT1	WT1 disorders	Congenital malformation of kidney	Congenital		Undetermined	735	22425	1	2	18.7673	0.021561
WT1	WT1 disorders	End stage renal disease [CDK, stage 5]	Congenital		Undetermined	833	22327	1	2	17.3692	0.024804
WT1	WT1 disorders	Hypertension	Genitourinary		Undetermined	10914	12246	3	0	8.15734	0.083194
WT1	WT1 disorders	Chronic kidney disease	Genitourinary		Undetermined	3324	19836	1	2	3.80173	0.235783
WT1	WT1 disorders	Cataract	Ocular		Undetermined	4370	18790	1	2	2.52843	0.394513
WT1	WT1 disorders	Absence of iris [Aniridia]	Ocular		Undetermined	4	23156	0	3	NA	NA
WT1	WT1 disorders	Indeterminate sex and pseudohermaphroditism	Congenital		Undetermined	6	23154	0	3	NA	NA
WT1	WT1 disorders	Hypoplasia of penis	Congenital		Undetermined	7	23153	0	3	NA	NA
WT1	WT1 disorders	Anomalous pulmonary venous return	Congenital		Undetermined	12	23148	0	3	NA	NA
WT1	WT1 disorders	Congenital reduction deformities of brain	Congenital		Undetermined	21	23139	0	3	NA	NA
WT1	WT1 disorders	Congenital malformations of female genitalia	Congenital		Undetermined	129	23031	0	3	NA	NA
WT1	WT1 disorders	Malignant neoplasm of kidney, except pelvis	Neoplastic	Definitive	High penetrance	244	22916	0	3	NA	NA
WT1	WT1 disorders	Malignant neoplasm of the ovary	Neoplastic		Undetermined	179	12216	0	2	NA	NA
WT1	WT1 disorders	Renal sclerosis, unspecified	Genitourinary		Undetermined	244	22916	0	3	NA	NA
WT1	WT1 disorders	Congenital malformations of great arteries	Congenital		Undetermined	276	22884	0	3	NA	NA
WT1	WT1 disorders	Intellectual disabilities	Developmental		Undetermined	403	22757	0	3	NA	NA
WT1	WT1 disorders	Nephrotic syndrome	Genitourinary		Undetermined	643	22517	0	3	NA	NA
WT1	WT1 disorders	Nephritis and nephropathy, not specified as acute or chronic	Genitourinary		Undetermined	775	22385	0	3	NA	NA
TP53	Li-Fraumeni syndrome	Leukemia	Neoplastic		High penetrance	257	23037	3	8	37.4985	3.20369e-05
TP53	Li-Fraumeni syndrome	Malignant neoplam of the bone and/or cartilage	Neoplastic	Definitive	High penetrance	162	23132	2	9	37.8411	0.000367952
TP53	Li-Fraumeni syndrome	Malignant neoplasm of other connective and soft tissue	Neoplastic	Definitive	High penetrance	327	22967	2	9	18.537	0.00227726
TP53	Li-Fraumeni syndrome	Malignant neoplasm of the skin	Neoplastic		High penetrance	3886	19408	6	5	5.90915	0.00311203
TP53	Li-Fraumeni syndrome	Malignant sarcoma-related cancers	Neoplastic	Definitive	High penetrance	1787	21507	4	7	7.22982	0.00369747
TP53	Li-Fraumeni syndrome	Malignant neoplasm of the breast, female	Neoplastic	Definitive	High penetrance	1072	11406	3	3	10.6625	0.00440339
TP53	Li-Fraumeni syndrome	Malignant neoplasm of the of bronchus and lung	Neoplastic		Undetermined	427	22867	2	9	14.1207	0.00452184
TP53	Li-Fraumeni syndrome	Basal cell carcinoma	Neoplastic		Undetermined	864	22430	2	9	6.89572	0.0264408
TP53	Li-Fraumeni syndrome	Malignant neoplasm of the ovary	Neoplastic	Definitive	Undetermined	181	12297	1	5	18.5734	0.0181456
TP53	Li-Fraumeni syndrome	Benign neoplams of the bone and/or cartilage	Neoplastic	Definitive	Undetermined	230	23064	1	10	14.3331	0.0251572
TP53	Li-Fraumeni syndrome	Malignant neoplasm of kidney, except pelvis	Neoplastic	Definitive	Undetermined	245	23049	1	10	13.5695	0.0276375
TP53	Li-Fraumeni syndrome	Malignant neoplasm of the prostate	Neoplastic		Undetermined	781	10035	1	4	4.28423	0.178487
TP53	Li-Fraumeni syndrome	Malignant neoplasm of the colon and rectum	Neoplastic		Undetermined	993	22301	1	10	3.20765	0.247624
TP53	Li-Fraumeni syndrome	Malignant neoplasm of the pancreas	Neoplastic		Undetermined	167	23127	0	11	6.00634	0.331404
TP53	Li-Fraumeni syndrome	Malignant neoplasm of brain	Neoplastic	Definitive	High penetrance	286	23008	0	11	3.48611	0.468969
*We define high penetrance as a lifetime cancer risk of 80% or above; high-to moderate: 40%-80%; moderate 20%-40%; low: <20%. The statistics were based on reports from NCCN guidelines and/or reports from most recent meta-analyses or large studies.
** Data of gene-disease clinical validity were obtained from the ClinGen website
