## Supplemental Table S4 for "A scalable EHR-based approach for phenotype discovery and variant interpretation for hereditary cancer genes"

### Sheet: TableS4
Table S4 Associations of hereditary cancer genes and known phenotypes with a P value< 2.5 ✕ 10-5.
Gene	Diseases	Phecode	PheWAS Phenotypes	No. of cases	No. of controls	No. of carriers in cases	No. of carriers in controls	OR	P
APC	Familial adenomatous polyposis	phe_136.3	Benign neoplasm of the small intestine	82	21784	3	11	82.8598	1.691e-06
BRCA1	BRCA-associated cancers	phe_105.1	Malignant neoplasm of the breast, female	1067	11289	23	32	7.79324	1.83814e-11
BRCA2	BRCA-associated cancers	phe_105.1	Malignant neoplasm of the breast, female	1036	10955	25	59	4.61683	1.45341e-08
MEN1	Multiple Endocrine Neoplasia Type 1	phe_218.11	Multiple endocrine neoplasia [MEN] type I	7	23207	2	0	24879	7.33749e-10
MEN1	Multiple Endocrine Neoplasia Type 1	phe_150	Benign neuroendocrine tumors	82	23132	2	0	1392.98	4.83199e-07
MEN1	Multiple Endocrine Neoplasia Type 1	phe_149.4	Benign neoplasm of the pituitary gland and craniopharyngeal duct	168	23046	2	0	653.308	3.28824e-06
MEN1	Multiple Endocrine Neoplasia Type 1	phe_554.2	Cyst and pseudocyst of pancreas	275	22939	2	0	380.202	1.31162e-05
MEN1	Multiple Endocrine Neoplasia Type 1	phe_208.21	Primary hyperparathyroidism	227	22987	2	0	359.869	1.50978e-05
MLH1	Lynch Syndrome	phe_101.4	Malignant neoplasm of the colon and rectum	991	22180	8	5	34.7851	2.79183e-09
MSH2	Lynch Syndrome	phe_101.4	Malignant neoplasm of the colon and rectum	958	21367	9	6	32.7791	4.71925e-10
MSH2	Lynch Syndrome	phe_106.2	Malignant neoplasm of the uterus	200	11787	4	6	41.5085	2.4222e-06
MSH6	Lynch Syndrome	phe_101.4	Malignant neoplasm of the colon and rectum	975	21653	10	40	5.79758	2.47801e-05
PMS2	Lynch Syndrome	phe_101.4	Malignant neoplasm of the colon and rectum	962	21339	11	43	5.91372	8.64782e-06
PTEN	PTEN Hamartoma Tumor Syndrome	phe_796.3	Phakomatosis	66	23072	7	6	493.073	5.26893e-17
PTEN	PTEN Hamartoma Tumor Syndrome	phe_758	Congenital deformities of skull, face, and jaw	348	22790	5	8	35.2227	4.65446e-07
PTEN	PTEN Hamartoma Tumor Syndrome	phe_758.4	Macrocephaly	51	23087	3	10	119.88	5.41708e-07
PTEN	PTEN Hamartoma Tumor Syndrome	phe_891.1	Specific developmental disorders of speech and language	1076	22062	6	7	14.2255	1.9665e-05
RB1	Retinoblastoma	phe_109.15	Malignant neoplasm of retina	8	23043	1	1	2883.69	9.94429e-06
RET	Multiple Endocrine Neoplasia Type 2	phe_218.12	Multiple endocrine neoplasia [MEN] type IIA	9	22715	7	27	2471.2	7.94161e-21
RET	Multiple Endocrine Neoplasia Type 2	phe_110.1	Malignant neoplasm of the thyroid	308	22416	11	23	39.9237	4.60743e-14
RET	Multiple Endocrine Neoplasia Type 2	phe_200.13	Postprocedural hypothyroidism	564	22160	11	23	22.7899	2.89586e-11
RET	Multiple Endocrine Neoplasia Type 2	phe_208.1	Hypoparathyroidism	100	22624	4	30	36.0866	1.90793e-06
SDHD	Hereditary Paraganglioma-Pheochromocytoma Syndromes	phe_110.7	Malignant neoplasm of the aortic body and other paraganglia	7	23375	2	2	3668.82	8.80155e-09
SDHD	Hereditary Paraganglioma-Pheochromocytoma Syndromes	phe_149.6	Benign neoplasm of the carotid body	3	23379	1	3	3009.81	9.76484e-06
TSC1	Tuberous Sclerosis Complex	phe_330.12	Partial epilepsy	558	22186	4	1	110.973	3.45386e-07
TSC2	Tuberous Sclerosis Complex	phe_146.41	Benign neoplasm of kidney, except pelvis	82	21475	12	0	7589.62	1.38732e-31
TSC2	Tuberous Sclerosis Complex	phe_330.12	Partial epilepsy	514	21043	12	0	1060.11	3.18679e-21
TSC2	Tuberous Sclerosis Complex	phe_330.3	Convulsions	1571	19986	9	3	34.6914	3.11939e-09
TSC2	Tuberous Sclerosis Complex	phe_892	Pervasive developmental disorders	1321	20236	8	4	37.689	1.15642e-08
TSC2	Tuberous Sclerosis Complex	phe_773.3	Cystic kidney disease	490	21067	6	6	43.3675	2.05663e-08
TSC2	Tuberous Sclerosis Complex	phe_892.4	Autistic disorder	1055	20502	7	5	35.4142	6.30452e-08
TSC2	Tuberous Sclerosis Complex	phe_481.5	Lymphangioleiomyomatosis	6	21551	2	10	1409.54	7.38885e-08
TSC2	Tuberous Sclerosis Complex	phe_139.5	Lipoma	1138	20419	7	5	24.6015	1.99396e-07
TSC2	Tuberous Sclerosis Complex	phe_892.6	Intellectual disabilities	369	21188	4	8	31.2835	7.50523e-06
TSC2	Tuberous Sclerosis Complex	phe_298.1	Intermittent explosive disorder	142	21415	3	9	58.3114	7.562e-06
TSC2	Tuberous Sclerosis Complex	phe_583	Chronic kidney disease	3093	18464	8	4	11.3742	2.76692e-05
VHL	Von Hippel-Lindau Syndrome	phe_796.3	Phakomatosis	67	23210	3	2	489.926	1.0911e-08
VHL	Von Hippel-Lindau Syndrome	phe_109.4	Malignant neoplasm of spinal cord	17	23260	2	3	1176.59	9.95941e-08
VHL	Von Hippel-Lindau Syndrome	phe_108.41	Malignant neoplasm of kidney, except pelvis	242	23035	3	2	158.882	6.05484e-07
VHL	Von Hippel-Lindau Syndrome	phe_109.2	Malignant neoplasm of meninges	35	23242	2	3	426.753	1.21373e-06
VHL	Von Hippel-Lindau Syndrome	phe_554.2	Cyst and pseudocyst of pancreas	275	23002	3	2	112.325	1.96768e-06
VHL	Von Hippel-Lindau Syndrome	phe_109.3	Malignant neoplasm of brain	287	22990	3	2	111.136	2.02664e-06
