## Supplemental Table S5 for "A scalable EHR-based approach for phenotype discovery and variant interpretation for hereditary cancer genes"

### Sheet: TableS5
Table S5. Potentially novel PheWAS associations. Includes phenotypes not in OMIM but showed evidence of association in the eMERGEseq data. Bolded phenotypes exceed PheWAS significance threshold.
Gene	PheWAS Phenotypes	Category	No. of cases	No. of controls	No. of carriers in cases	No. of carriers in controls	OR	P	Type of associations**
BRCA1	Ovarian cyst	Genitourinary	1862	10494	28	27	5.9134	3.31535e-10	Potentially new
BRCA2	Ovarian cyst	Genitourinary	1818	10173	35	49	4.07121	3.28185e-09	Potentially new
SDHB/C/D	Budd-Chiari syndrome	Cardiovascular	13	22956	2	14	364.457	1.21017e-06	Potentially new
TSC2	Dementia in conditions classified elsewhere	Neurological	145	21412	3	9	54.8969	7.95574e-06	Unconfirmed
MSH6	Premature separation of placenta [abruptio placentae]	Pregnant	44	2187	3	2	73.7276	9.80607e-06	Potentially new
PMS2	Other infection during labor	Pregnant	8	2223	2	5	155.14	1.76182e-05	Potentially new
CHEK2	Leukemia	Neoplastic	259	22654	12	260	4.41877	3.58992e-05	Unconfirmed
RB1	Short stature due to endocrine disorder	Endocrine	19	23032	1	1	1356.99	3.70477e-05	Unconfirmed
MUTYH	Behcet's syndrome	Musculoskeletal	12	22372	1	3	920.143	4.81799e-05	Potentially new
PMS2	Toxoplasmosis	Infectious	15	22286	2	52	78.8982	5.28594e-05	Potentially new
ATM	Benign neoplasm of the colon and rectum	Neoplastic	5276	16614	36	46	2.51673	5.76992e-05	Unconfirmed
SDHB/C/D	Plegia and unspecified paralysis	Neurological	197	22772	3	13	29.8387	5.80821e-05	Potentially new
MSH6	Necrotizing fasciitis	Musculoskeletal	18	22610	2	48	70.5395	6.73634e-05	Potentially new
MSH2	Lichen planus, nitidus, or striatus	Dermatologic	209	22116	3	12	28.7994	6.82446e-05	Potentially new
MLH1	Gastrointestinal inflammation	Digestive	5552	17619	10	3	9.32244	6.89183e-05	Unconfirmed
MSH2	Hemorrhage of rectum and anus	Digestive	1961	20364	7	8	8.97782	7.68058e-05	Unconfirmed
SDHB/C/D	Congenital malformations of breast	Congenital	55	22914	2	14	68.4958	7.88105e-05	Potentially new
MSH6	Gastrointestinal angiodysplasia	Digestive	148	22480	4	46	15.0089	8.27976e-05	Potentially new
PTEN	Persistent hyperplasia of thymus	Endocrine	7	23131	1	12	560.054	9.0398e-05	Potentially new
MLH1	Ulceration of the lower GI tract	Digestive	285	22886	3	10	26.7992	9.3272e-05	Potentially new
SDHD	Cortical, lamellar, or zonular nonsenile cataract	Ocular	18	23364	1	3	534.801	9.92812e-05	Potentially new
ATM	Allergy to narcotic agent	Signs/Symptoms	226	21664	6	76	7.9927	0.000103096	Potentially new
APC	Benign neoplasm of the liver and intrahepatic bile ducts	Neoplastic	72	21794	2	12	60.9978	0.000103428	Potentially new
MSH2	Endometrial hyperplasia	Genitourinary	209	11778	3	7	26.6023	0.000115177	Unconfirmed
RB1	Urethral discharge	Genitourinary	44	23007	1	1	667.157	0.00013549	Potentially new
RET	Diplopia	Ocular	422	22302	5	29	9.90189	0.000140055	Unconfirmed
APC	Postprocedural testicular hypofunction	Endocrine	7	10141	1	5	425.308	0.000142352	Potentially new
MLH1	Gastritis and duodenitis	Digestive	2633	20538	7	6	8.6383	0.000157341	Unconfirmed
APC	Facial myokymia	Neurological	7	21859	1	13	365.788	0.000159985	Potentially new
MSH2	Delayed delivery after spontaneous or unspecified rupture of membranes	Pregnant	48	2186	2	1	78.3333	0.00018274	Potentially new
MSH6	Carrier or suspected carrier of infectious diseases	Infectious	297	22331	5	45	9.17491	0.000183344	Potentially new
MLH1	Post-term infant (>40 weeks)	Neonate	9	23162	1	12	320.985	0.000193502	Potentially new
MEN1	Noninflammatory disorders of ovary, fallopian tube, and broad ligament	Genitourinary	454	11989	2	0	132.481	0.000193742	Potentially new
BRCA1	Leiomyoma of uterus	Neoplastic	1682	10674	18	37	3.1528	0.000206244	Potentially new
MSH6	Nicotine dependence	Psychiatric	4412	18216	21	29	3.02533	0.000210225	Potentially new
PMS2	Spermatocele	Genitourinary	115	10219	3	15	20.4822	0.000212136	Potentially new
APC	Chronic inflammatory pelvic disease	Genitourinary	94	11624	2	6	48.3098	0.00022503	Potentially new
MLH1	Histrionic personality disorder	Psychiatric	8	23163	1	12	293.005	0.000235636	Potentially new
APC	Nondiabetic hypoglycemic coma	Endocrine	9	21857	1	13	276.263	0.000245793	Potentially new
MSH2	Pneumonia due to adenovirus	Pulmonary	9	22316	1	14	267.05	0.000255318	Potentially new
MLH1	Acute epiglottitis	Pulmonary	11	23160	1	12	261.639	0.000261262	Potentially new
TSC2	Arteriovenous fistula	Cardiovascular	119	21438	2	10	42.9445	0.000262192	Potentially new
PMS2	Disseminated superficial actinic porokeratosis (DSAP)	Dermatologic	26	22275	2	52	40.8157	0.000264305	Potentially new
PTEN	Diplegia of upper limbs	Neurological	9	23129	1	12	264.563	0.000270635	Potentially new
MSH2	Congenital pulmonary arteriovenous malformation	Congenital	9	22316	1	14	242.115	0.000301978	Potentially new
MSH6	Chronic liver disease and sequelae	Digestive	2325	20303	14	36	3.48393	0.000303345	Potentially new
BRCA2	Impacted cerumen	Auditory	2684	19728	4	133	0.251836	0.000306923	Potentially new
MSH6	Infection of the skin	Dermatologic	8351	14277	31	19	2.77079	0.000318001	Potentially new
VHL	Newborn affected by complications of placenta, cord and membranes	Neonate	28	23249	1	4	226.04	0.000367126	Potentially new
MSH2	Hypervitaminosis A	Metabolic	11	22314	1	14	208.245	0.000371122	Potentially new
SDHB/C/D	Chronic cystitis	Genitourinary	104	22865	2	14	36.497	0.000377218	Potentially new
ATM	Menopausal and postmenopausal disorders	Genitourinary	3670	8069	29	24	2.66029	0.000378868	Potentially new
SDHB/C/D	Chyluria	Signs/Symptoms	11	22958	1	15	203.096	0.000383112	Potentially new
MSH2	Fistula involving female genital tract	Genitourinary	94	11893	2	8	37.7917	0.00038661	Potentially new
MSH6	Disorders of external ear	Auditory	3924	18704	19	31	2.96895	0.00039221	Potentially new
PALB2	Tarsal tunnel syndrome	Neurological	64	22838	2	26	34.7335	0.000399087	Potentially new
MSH6	Cannabis abuse	Psychiatric	214	22414	4	46	10.3374	0.000413303	Potentially new
SDHB/C/D	Congenital malformation of vitreous humor	Congenital	12	22957	1	15	188.659	0.000426243	Potentially new
PALB2	Alcoholic polyneuropathy	Neurological	7	22895	1	27	191.511	0.000435739	Potentially new
BRCA2	Other disorders of bone	Musculoskeletal	2142	20270	3	134	0.226544	0.000442941	Potentially new
BRCA1	Neutropenia due to infection	Hematological	26	23013	2	79	33.2893	0.000443324	Potentially new
WT1	Erythema nodosum	Dermatologic	57	23103	1	2	228.07	0.000446611	Potentially new
MSH6	Hematuria in other conditions*	Genitourinary	213	22415	4	46	10.2316	0.000448252	Potentially new
SDHD	Corneal neovascularization	Ocular	44	23338	1	3	195.308	0.000490213	Potentially new
* Phecodes were derived from ICD10 codes only.
** we categoriezed all assocations with P< 5e-4 into three categories: known associations, associations related to known associations (for example, chemotherapy use and BRCA1 assocations that were more likely to be a consequence of a cancer dignosis), and associations that had not been reported before or not documented in the OMIM.
