## Supplemental Table S6 for "A scalable EHR-based approach for phenotype discovery and variant interpretation for hereditary cancer genes"

### Sheet: TableS6
Table S6. Potentially new associations with P < 5e-4.
Genes	PheWAS phenotypes	Category	eMERGEseq						HCR						Meta
			No. of cases	No. of controls	No. of carriers in cases	No. of carriers in controls	OR	P	No. of cases	No. of controls	No. of carriers in cases	No. of carriers in controls	OR	P	OR	P_summary	P_heterogenity
BRCA2	Ovarian cyst	New	1818	10173	35	49	4.07121	3.28185e-09	392	2137	24	52	2.64107	0.000287341	3.36565	8.28437e-12	0.226473
BRCA1	Ovarian cyst	New	1862	10494	28	27	5.9134	3.31535e-10	399	2178	20	63	1.79962	0.0314296	3.19478	3.37691e-09	0.00247991
BRCA1	Vitamin D deficiency	New	4860	18179	10	71	0.509649	0.0276998	512	2285	3	89	0.169228	1.5821e-05	0.344091	1.40478e-05	0.0316021
APC	Benign neoplasm of the liver and intrahepatic bile ducts	New	72	21794	2	12	60.9978	0.000103428	10	1943	2	20	26.4716	0.00155186	39.8059	6.45521e-07	0.572934
APC	Gastritis and duodenitis	New	2482	19384	4	10	3.32411	0.0535322	137	1816	10	12	9.42975	3.41216e-06	6.37036	1.22031e-06	0.185636
MLH1	Ulceration of the lower GI tract	New	285	22886	3	10	26.7992	9.3272e-05	28	2358	2	13	12.3876	0.00712547	18.9748	2.54384e-06	0.539648
MEN1	Acute pancreatitis	New	470	22744	1	1	48.4712	0.00584279	11	636	3	7	27.2603	0.000235019	32.2024	4.57483e-06	0.730419
CHEK2	Leukemia	New	259	22654	12	260	4.41877	3.58992e-05	28	2410	2	43	5.03546	0.0503018	4.51172	4.8717e-06	0.884677
VHL	Congenital malformations of spleen	New	71	23206	1	4	111.402	0.00107969	1	879	1	7	170.539	0.00249179	133.139	8.61731e-06	0.848462
MUTYH	Polycystic ovarian syndrome	New	343	11626	1	1	33.9431	0.0102935	58	1823	2	1	53.761	0.000473152	44.5684	1.50151e-05	0.796702
PMS2	Cannabis dependence	New	74	22227	2	52	15.6845	0.00286202	2	2341	1	16	184.307	0.000968156	29.3427	2.24476e-05	0.178336
PMS2	Spermatocele	New	115	10219	3	15	20.4822	0.000212136	4	250	1	5	19.1299	0.0228276	20.0896	1.37752e-05	0.964427
RET	Diplopia	New	422	22302	5	29	9.90189	0.000140055	8	372	1	9	8.42436	0.0674606	9.57048	2.41547e-05	0.901956
MSH6	Malignant neoplasm of the bladder	New	274	22354	4	46	8.29998	0.00108722	33	2329	4	12	18.9798	9.60438e-05	11.7889	5.18414e-07	0.405598
SDHB/C/D	Trigeminal nerve disorders [CN5]	New	318	22651	2	14	7.29477	0.000407812	19	235	2	4	7.34921	0.0324545	7.30924	3.60205e-05	0.99
MSH2	Endometrial hyperplasia	Unconfirmed	209	11778	3	7	26.6023	0.000115177	45	2053	1	13	5.09488	0.126118	13.9672	7.27178e-05	0.2252
ATM	Eustachian salpingitis	Potentially new	11	21879	1	81	38.0874	0.00530903	4	2334	1	28	32.5902	0.0083608	35.264	0.000124814	0.933123
BRCA1	Leiomyoma of uterus	Potentially new	1682	10674	18	37	3.1528	0.000206244	310	2267	15	68	1.68425	0.0855668	2.28983	0.000130489	0.147833
BRCA1	Multiple cranial nerve palsies	Potentially new	10	23029	1	80	46.1185	0.00396503	2	2795	1	91	29.3636	0.013023	36.9929	0.000147062	0.812466
SDHB/C/D	Diseases of salivary glands	Potentially new	773	22196	3	13	7.25101	0.00730705	18	634	2	6	13.3682	0.00775659	9.06574	0.000179515	0.616714
PMS2	Infections of genitourinary tract in pregnancy	Potentially new	235	1996	4	3	11.0716	0.0014778	17	276	1	2	9.98183	0.0610412	10.7606	0.000225008	0.942734
PMS2	Intrauterine death	Potentially new	19	2212	1	6	27.5239	0.00992859	5	288	1	2	38.2	0.00874611	32.0168	0.000239629	0.862534
APC	Other nonthrombocytopenic purpura	Potentially new	183	21683	1	13	13.1965	0.0281196	11	1942	2	20	19.2261	0.00320089	16.4064	0.000244921	0.807542
PMS2	Sacroiliitis NEC	Potentially new	374	21927	5	49	6.07246	0.00143999	37	2306	1	16	7.22992	0.0747769	6.29503	0.000264108	0.888663
PALB2	Congenital pes planus	Potentially new	87	22815	1	27	14.3612	0.0237704	2	2419	1	29	75.4148	0.00290481	27.7523	0.00028129	0.375136
VHL	Obesity or excessive weight gain in pregnancy	Potentially new	281	2034	2	0	36.3954	0.00474151	8	87	1	0	35	0.0224962	35.8304	0.000282636	0.984496
MLH1	Gastritis and duodenitis	Understudied	2633	20538	7	6	8.6383	0.000157341	165	2221	2	13	2.07659	0.336632	5.16985	0.00031865	0.133785
MSH2	Klebsiella	Potentially new	192	22133	1	14	11.787	0.0334941	20	2351	2	22	15.4222	0.0040387	13.8422	0.000355137	0.857829
PMS2	Exotropia	Potentially new	266	22035	2	52	3.95606	0.0801649	3	2340	2	15	138.583	8.42883e-05	10.7834	0.000356266	0.0162789
PALB2	Irregular astigmatism	Potentially new	81	22821	1	27	15.4385	0.0212104	3	2418	1	29	45.6607	0.00534531	24.5685	0.000363498	0.55012
MSH6	Rupture of uterus	Potentially new	127	2104	2	3	11.9607	0.0102146	9	287	1	1	33.7059	0.0117929	16.7249	0.000392674	0.541865
MSH6	Nicotine dependence	Potentially new	4412	18216	21	29	3.02533	0.000210225	454	1908	4	12	1.33626	0.610774	2.53644	0.000433508	0.203857
MEN1	Kidney stone disease [urolithiasis]	Understudied	2143	21071	2	0	55.3103	0.00171862	77	570	4	6	4.8226	0.0210771	8.27167	0.000448267	0.0925694
BRCA1	Cyst or abscess of Bartholin's gland	Potentially new	122	12234	3	52	6.79637	0.00726292	13	2564	2	81	6.62443	0.0285054	6.72601	0.000531013	0.98175
PALB2	Other disorders of pancreatic internal secretion	Potentially new	238	22664	2	26	9.04012	0.0116921	28	2393	2	28	7.94985	0.0173883	8.4765	0.000531187	0.91704
PALB2	Vulvodynia	Potentially new	38	12220	1	14	33.6731	0.00636964	9	2205	1	28	13.483	0.0293238	20.5735	0.000555418	0.602404
MSH6	Acute cystitis	Potentially new	1032	21596	6	44	3.05136	0.0224538	82	2280	3	13	8.42553	0.00492476	4.11184	0.000576995	0.260074
CHEK2	Drug-induced pancytopenia	Potentially new	127	22786	6	266	4.5931	0.00223765	39	2399	2	43	3.53671	0.10938	4.26285	0.000583354	0.77948
PALB2	Autonomic neuropathy	Potentially new	214	22688	2	26	10.0572	0.00895821	8	2413	1	29	15.2826	0.0243596	11.6295	0.00058533	0.780131
MLH1	Mineral deficiencies	Potentially new	3341	19830	7	6	6.45546	0.000951527	234	2152	3	12	2.57545	0.157186	4.40488	0.000586616	0.293673
BRCA1	Benign neoplasm of conjunctiva	Potentially new	31	23008	1	80	12.7468	0.0287753	1	2796	1	91	85.8764	0.00485662	24.9245	0.000602236	0.331246
SDHB/C/D	Tricuspid value insufficiency	Potentially new	382	22587	2	14	10.398	0.00889596	13	639	1	7	15.7315	0.0275646	11.9636	0.000650289	0.787755
APC	Other congenital malformations	Potentially new	417	21449	1	13	5.75997	0.102859	31	1922	3	19	10.6561	0.00262798	8.59527	0.000697379	0.643873
MSH6	Streptococcus B carrier	Potentially new	288	1943	3	2	9.52048	0.00869204	16	280	1	1	18.0323	0.0297597	11.4872	0.000716664	0.686748
PMS2	Sedative, hypnotic or anxiolytic-related dependence	Potentially new	57	22244	1	53	11.1752	0.0350939	8	2335	1	16	37.9518	0.00620796	18.8195	0.00071732	0.485852
SDHB/C/D	Disturbances of salivary secretion	Potentially new	302	22667	2	14	12.6772	0.00544205	9	643	1	7	9.84779	0.0580151	11.5624	0.000778523	0.867475
MLH1	Acute pancreatitis	Potentially new	469	22702	1	12	5.81341	0.101869	25	2361	2	13	17.0755	0.00306356	10.6022	0.000968925	0.454571
