## Supplemental Table S8 for "A scalable EHR-based approach for phenotype discovery and variant interpretation for hereditary cancer genes"

### Sheet: Sheet1
Table S8. Results of chart reviews of patients with the PheWAS phenotypes in the HCR cohort and the eMERGEseq (VUMC site): the actual diagnoses and the relationship with known phenotypes
Gene	PheWAS phenotypes	Actual diagnoses	Relationships with known phenotypes	Impact of screening
BRCA1	Ovarian cyst	18 out of 20 carriers with the phecode were diagnosed with ovarian cysts, confirmed by pathology reports and clinical narratives. We considered benign cysts only (simple cyst etc.) and assigned malignant cyst as cancer according to pathology reports . Among non-carriers, with the same approaches, 49 ovarian cyst diagnosis out of 54 patients with the phecode. Under the hypothesis that there is no …	Among 18 carriers with the ovarian cyst diagnoses, 7 of them were diagnoses with ovarian cancer. Among 63 carriers without the ovarian cyst diagnoses, 11 of them were diagnoses with ovarian cancer. After adjusted for the ovarian cancer diagnosis, OR=1.2, P = 0.40.
BRCA2	Ovarian cyst	21 out of 24 carriers with the phecode were diagnosed with ovarian cysts, confirmed by pathology reports and clinical narratives. Among non-carriers, with the same approaches, 49 out of 54 patients with the phecode were diagnosed with ovarian cysts. Under the hypothesis that there is no difference between carriers and non-carriers in terms of phecodes capturing the actual diagnosis, P=1.	Among 21 carriers with a ovarian cyst diagnosis, 2 of them were diagnoses with ovarian cancer. Of these two patients, one was diagnosed with ovarian cysts two decades before the cancer diagnosis while the other one was diagnosed two years after the cancer diagnosis. Among the 52 carriers without the ovarian cyst diagnoses, 12 of them were diagnosed with ovarian cancer. After adjusted for the ovar…	Among 21 carriers with ovarian cysts, 9 of them were diagnosed with indications other than screening and before the genetic diagnoses, and 10 of them were diagnosed at the first screening after the genetic diagnosis, all of which were diagnosed within 2 months after the genetic diagnosis. The other 2 were diagnosed years after the genetic diagnoses.
BRCA1	Vitamin D deficiency	All carriers with the phecodes were diagnosed with vitamin D deficiency.	We evaluated a total of 1,381 participants with data of the total serum 25(OH)D level available. Among those with breast cancer diagnoses, the vitamin D serum in carriers were higher than in non-carriers, although not statistically significant. Details are presented in Supplementary Figure 5.
APC	Benign neoplasm of the liver and intrahepatic bile ducts	One carrier was diagnosed with bile duct adenoma while the other was diagnosed with ampullary adenoma and bile duct adenoma	Both patients were diagnosed with benign tumors of the small intestine, and no diagnoses of colorectal cancer or polyps were found.
APC	Gastritis and duodenitis	Eight out of 10 carriers with the phecodes were diagnosed with gastritis or duodenitis	All carriers have colorectal polyps.
VHL	Congenital malformations of spleen	Polysplenia, confirmed by pathology reports and clinical narratives	The patient was also diagnosed with VHL.
PMS2	Spermatocele	All diagnoses of spermatocele were confirmed by clinical narratives	No overlaps with known phenotypes
PMS2	Cannabis dependence	All diagnoses were confirmed by clinical narratives	No overlaps with known phenotypes
MLH1	Ulceration of the lower GI tract	All diagnoses were confirmed by clinical narratives	Carriers with ulceration of the low GI tract were also diagnosed with colorectal cancer or polyps
MSH6	Malignant neoplasm of the bladder	All diagnoses were confirmed by clinical narratives	No overlaps with known phenotypes
MUTYH	Polycystic ovarian syndrome	All diagnoses were confirmed by clinical narratives	One patient was also diagnosed with colorectal polyps.
RET	Diplopia	All diagnoses were confirmed by clinical narratives	All patients were diagnosed with thyroid cancer.
MEN1	Acute pancreatitis	All diagnoses were confirmed in clinical narratives	All patients were diagnosed with MEN1. No pancreatic cancer diagnoses were found.
CHEK2	Leukemia	11 out of 12 carriers were diagnosed with leukemia while the other patient was diagnosed with IgG kappa multiple myeloma	No breast cancer diagnoses were found.
